# INSIGHT: A Tool for Fit-for-Purpose Evaluation and Quality Assessment of Observational Data Sources for Real World Evidence on Medicine and Vaccine Safety

**DOI:** 10.1101/2023.10.30.23297753

**Authors:** Vjola Hoxhaj, Constanza L. Andaur Navarro, Judit Riera-Arnau, Roel JHJ Elbers, Ema Alsina, Caitlin Dodd, Miriam CJM Sturkenboom

## Abstract

**Objective:** To describe the development of INSIGHT, a real-world data quality tool to assess completeness, consistency, and fitness-for-purpose of observational health data sources.

**Material and Methods:** We designed a three-level pipeline with data quality assessments (DQAs) to be performed in ConcePTION Common Data Model (CDM) instances. The pipeline has been coded using R.

**Results:** INSIGHT is an open-source tool that identifies potential data quality issues in CDM-standardized instances through the systematic execution and summary of over 588 configurable DQAs. Level 1 focuses on compliance with the ConcePTION CDM specifications. Level 2 evaluates the temporal plausibility of events and uniqueness of records. Level 3 provides an overview of distributions, outliers, and trends over time. The DQAs are run locally and assessed centrally by a data quality revisor together with the data access provider’s representatives.

**Discussion:** NSIGHT aligns with recent conceptual frameworks that identify five dimensions of data quality: reliability, extensiveness, coherence, timeliness, and relevance. Data quality is the sum of several internal and external features of the data and while DQAs provide reassurance about fitness-for-purpose for secondary-use data sources, improvements in data collection and generation stages are essential to reduce bias, misclassification, and measurement errors, thereby enhance overall data quality for Real World Evidence.

**Conclusion:** INSIGHT aims to support clinical and regulatory decision-making for medicines and vaccines by evaluating the quality of observational health data sources to support fit for purpose assessment. Assessing and improving data quality will enhance the reliability and quality of the generated evidence.
