## Supplemental File 1 for "INSIGHT: A Tool for Fit-for-Purpose Evaluation and Quality Assessment of Observational Data Sources for Real World Evidence on Medicine and Vaccine Safety"

### Sheet: Level 1
Data quality checks
Level 1
Date:
Project:
DAP:
Participants:
METADATA				Passed	Comments												Action
Presence of table
Presence of variables
Lower case check
Values check
Convention check
Consistency check
Step 1 to 3(ETL success)				Passed	Comments												Action
Number of fields
Non-numeric elements in numeric variables
Presence of variables
Lower case check
Presence of mandatory variables
Metadata comparison
Vocabulary check
Values check
Dates check
CDM SOURCE and INSTANCE				Passed	Comments												Action
Presence of table
Convention check
EVENTS				Passed	Comments												Action
Convention check
MEDICAL_OBSERVATIONS				Passed	Comments												Action
Convention check
MEDICINES				Passed	Comments												Action
Convention check
OBSERVATION_PERIODS				Passed	Comments												Action
Convention check
PERSON_RELATIONSHIPS				Passed	Comments												Action
Convention check
PERSONS				Passed	Comments												Action
Convention check
PROCEDURES				Passed	Comments												Action
Convention check
PRODUCTS				Passed	Comments												Action
Convention check
SURVEY_ID				Passed	Comments												Action
Convention check
SURVEY_OBSERVATIONS				Passed	Comments												Action
Convention check
VACCINES				Passed	Comments												Action
Convention check
VISIT_OCCURRENCE				Passed	Comments												Action
Convention check
Missing data analysis
Completely missing
Table	Variable
More than 50% missing
Table	Variable
Table	Variable	Meaning		Year
Counts and distributions
Outlier identification
Table	Variable	Meaning		Year
Answer the questions below
Is the startification by the meaning of your data correct?
EVENTS	MEDICINES	PROCEDURES	MEDICAL_OBSERVATIONS		OBSERVATION_PERIODS		PERSON_RELATIONSHIPS		SURVEY_OBSERVATIONS		SURVEY_ID	VACCINES	VISIT_OCCURRENCE
Comments											Action
Overall assessment:
Approved by:

### Sheet: Level 2
Data quality checks
Level 2
Date:
Project:
DAP:
Participants:
Indicator				>5%			<5%			Count when >5%
				Table	Variable	Meaning	Table	Variable	Meaning
Date values before birth
Date values after death
Date values outside of observation periods
Person ids not in the PERSONS table
Observations associated with a visit_occurrence_id which occur before the visit_start_date
Observations associated with a visit_occurrence_id which occur after the visit_end_date
Observations associated with a visit_occurrence_id for which the associated person_id differs from that in the VISIT_OCCURRENCE table
Subjects indicated in PERSON_RELATIONSHIPS as the parent of a child with a birth_date less than 12 years prior to the recorded birth_date of the associated child
Overall assessment:
Approved by:

### Sheet: Level 3
Data quality checks
Level 3
Date:
Project:
DAP:
Participants:
Study_source population
Question								Answer	Comment
Is the distribution of the source population by age and sex what you would expect from your country statistics?
Do people enter multiple times in the datasource?
Is the inclince/decline in person time between source and study population steady?
Are there any sudden peaks/drops in the distribution of person time by sex and age?
Is the distribution by month and year steady(difference between months for each calendar year)?
Registration after birth within 8 or more weeks
Distribution of start and end dates
Question								Answer	Comment
Are there any pattern in the distribution of op_start_date and op_end_date?
Is there any indication for imputed dates of birth?
Visits and lifestyle factors
Question								Answer	Comment
Is the number of visits/rates steady over year and meaning?
MEDICINES
Question								Answer	Comment
Is there any delay between first start date of follow up and prescription/dispensing dates?
Are all drug classes present throughout the years by meaning?
Are there any sudden peaks/drops in the prescription/dispensing patterns?
Are there any peaks/drops in the users patterns over year and meaning?
Are all drugs classes mentioned before in the cohort of women 12-655 years old?
Is there any sudden change of the pattern of prescriptions/dispensing in the cohort of women 12-55 years old when compared with the data in the study population?
Is there any peak/drop in the incidence rate of medication prescriptions/dispensings by year and age band?
DIAGNOSES
Question								Answer	Comment
Is there any delay between first start date of follow up and diagnoses dates?
Is there any peak/drop in rate of recurrent events between males and females?
Is there any peak/drop in rate of recurrent events?
Is there any peak/drop in rate of recurrent events by age between males and females?
Is there any peak/drop in rate of recurrent events by age?
If any sudden peak/drop is identified, select the meaning where this is happening.
Is there any peak/drop in rate of first events between males and females?
Is there any peak/drop in rate of first events?
Is there any peak/drop in rate of first events by age between males and females?
Is there any peak/drop in rate of first events by age?
If any sudden peak/drop is identified, select the meaning where this is happening.
PREGNANCY
Question								Answer	Comment
Is there any delay between first start date of follow up and pregnancy code dates(for each of the source tables)?
Is there any unexpected number in counts of pregnancy code by stage of pregnancy(e.g. more than 2 end_of_pregnancy codes in the same year)?
Is there any peak/drop in rate of pregnancy codes?
Is there any peak/drop in rate of pregnancy codes by age?
Is there any significant drop in the number of women being followed at least 365 days after their first pregnancy code when compared with the number of total women?
POPULATIONS OF INTEREST
Question								Answer	Comment
Is there any peak/drop or clear trend in the number of pregnant women with a certain diagnosis?
Is there any peak/drop or clear trend in the number of prescriptions/dispensing in pregnant women?
Are all medicinal products ATC classes present during all years included in the study or do we see any additions/drops?
Is there any peak/drop or clear trend in the number of vaccine administrations in pregnant women?
Are all vaccines ATC classes present during all years included in the study or do we see any additions/drops?
Is there any peak/drop or clear trend in the number of prescriptions/dispensing in women with a certain diagnosis?
Is there any peak/drop or clear trend in the number of vaccine administrations in women with a certain diagnosis?
Is there any peak/drop or clear trend in the number of prescriptions/dispensing in pregnant women with a certain diagnosis?
Is there any peak/drop or clear trend in the number of vaccine administrations in pregnant women with a certain diagnosis?
EUROCAT
Question								Answer	Comment
Are the calculated EUROCAT DQI conform the EUROCAT guidelines?
Overall assessment:
Approved by:
